# Psychiatric, Neurological, and Somatic Comorbidities in Intermittent Explosive Disorder: a retrospective cohort study of electronic health records

**DOI:** 10.1101/2024.09.12.24313553

**Authors:** Yanli Zhang-James, John Paliakkara, Joshua Schaeffer, Joseph Strayhorn, Stephen V. Faraone

**Author notes:** Corresponding author: Yanli Zhang-James, MD PhD Associate Professor, Department of Psychiatry and Behavioral Sciences, Norton College of Medicine, SUNY Upstate Medical University 3732B NRB, 505 Irving Ave, Syracuse, NY 13210.

## Abstract

**Importance:** Intermittent Explosive Disorder (IED) is an understudied psychiatric condition that presents with repeated episodes of impulsive aggression and poorly regulated emotional control, often resulting in interpersonal and societal consequences. Better understanding of comorbidities will allow for enhanced screening, diagnosis, and treatment of patients.

**Objective:** To investigate prevalence and associations of IED with psychiatric, neurological, and somatic disorders using real-world data

**Design:** Matched cohorts of patients with or without IED diagnosis were identified using data from the TriNetX Research Network (until January 31, 2024). Cox proportional hazard models were used to estimate and compare the probabilities of acquiring other diagnoses using patients’ available medical records.

**Setting:** Analysis of electronic medical records from two patient populations.

**Participants:** 30,357 individuals with IED and equal number of demographically matched individuals without IED from the TriNetX Research.

**Exposure:** IED diagnosis identified through the associated ICD codes.

**Main Outcomes and Measures:** The main outcomes were ICD-10-CM diagnostic categories and root codes for disorders and health conditions in both cohorts. Main measures are total numbers and proportions of patients who had the diagnostic codes, as well as adjusted hazard ratios for IED diagnosis.

**Results:** Although only 0.03% of the total patient population had an IED diagnosis, we found extensive and widespread comorbidities with psychiatric, neurological and somatic conditions. A significant 95.7% of the individuals with IED had another psychiatric diagnosis. All psychiatric sub-categories and 95% of the psychiatric diagnoses were significantly associated with IED, with HRs ranging from 2 to 77. Among neurological conditions, neurodegenerative diseases and epilepsy had the highest HRs, followed by extrapyramidal and movement disorders, cerebral palsy and other paralytic syndromes, and sleep disorders. Notable associations with IED also includes conditions such as obesity, hyperlipidemia, hypertension, and GERD.

**Conclusion and Relevance:** Our findings illuminate the extensive comorbid relationships between IED and psychiatric, neurological, and somatic disorders. This underscores the necessity for an integrated diagnostic and treatment approach that addresses both the psychological and physical health aspects of IED. Additionally, our work highlights the need for more accurate and inclusive diagnosis of IED in patients with mental disorders.

**Key Points:** Focused Question: What is the pattern of comorbidity of IED with other disorders?

Findings: Despite being underdiagnosed in the clinical cohort, IED was found significantly associated with a wide range of psychiatric disorders, many neurological, and some somatic disorders.

Meaning: The widespread comorbidity highlights the critical need for integrated care approaches that consider the multifaceted health challenges faced by individuals with IED.
