## Supplementary material for "Psychiatric, Neurological, and Somatic Comorbidities in Intermittent Explosive Disorder: a retrospective cohort study of electronic health records": Table 2

### Sheet: Table 2. ICD-10 Categories
ICD-10 Categories	IED-N	IED-%	Ctrl-N	Ctrl-%	Adjusted HR	CI_L	CI_H	Uncorrected p-value (Bonferroni significant p bolded)
F01-F99: Mental, Behavioral and Neurodevelopmental disorders (excluding IED)	29054	0.957077	8691	0.286293	3.40001	3.28892	3.51484	0
G00-G99: Diseases of the nervous system	16260	0.535626	6161	0.202952	1.88994	1.82342	1.95889	1.25e-265
V00-Y99: External causes of morbidity	10362	0.341338	4766	0.156998	1.70442	1.6316	1.78049	1.36e-126
D50-D89: Diseases of the blood and blood-forming organs and certain disorders involving the immune mechanism	7497	0.246961	2886	0.0950687	1.69681	1.61281	1.78518	1.287e-92
Q00-Q99: Congenital malformations, deformations, and chromosomal abnormalities	5680	0.187107	2334	0.0768851	1.66355	1.56449	1.76889	2.308e-59
I00-I99: Diseases of the circulatory system	11881	0.391376	5815	0.191554	1.57697	1.51384	1.64273	7.51e-106
E00-E89: Endocrine, nutritional and metabolic diseases	16328	0.537866	7818	0.257535	1.54278	1.49045	1.59694	6.56e-134
H00-H59: Diseases of the eye and adnexa	9638	0.317489	4524	0.149027	1.47946	1.41822	1.54335	1.086e-73
K00-K95: Diseases of the digestive system	16451	0.541918	8701	0.286623	1.47115	1.4231	1.52082	6.16e-115
S00-T88: Injury, poisoning, and certain other consequences of external causes	18876	0.621801	11341	0.373588	1.42169	1.37841	1.46632	3.09e-110
N00-N99: Diseases of the genitourinary system	11476	0.378035	6110	0.201272	1.38235	1.33082	1.43588	1.211e-62
H60-H95: Diseases of the ear and mastoid process	8680	0.285931	4240	0.139671	1.37857	1.31885	1.441	8.143e-46
R00-R99: Symptoms, signs, and abnormal clinical and laboratory findings, not elsewhere classified	26040	0.857792	17497	0.576374	1.27055	1.23473	1.30741	1.608e-60
L00-L99: Diseases of the skin and subcutaneous tissue	13283	0.43756	7457	0.245644	1.26274	1.21997	1.30701	3.495e-40
A00-B99: Certain infectious and parasitic diseases	11986	0.394835	6456	0.212669	1.26103	1.21587	1.30785	1.136e-35
M00-M99: Diseases of the musculoskeletal system and connective tissue	17028	0.560925	10806	0.355964	1.24367	1.20576	1.28278	2.398e-43
J00-J99: Diseases of the respiratory system	16540	0.54485	10306	0.339493	1.19873	1.16025	1.23848	1.299e-27
Z00-Z99: Factors influencing health status and contact with health services	24400	0.803768	16252	0.535363	1.19551	1.16095	1.2311	8.134e-33
C00-D49: Neoplasms	5181	0.170669	3404	0.112132	1.08485	1.02996	1.14266	0.00211028
O00-O9A: Pregnancy, childbirth, and the puerperium	1927	0.0634779	1260	0.0415061	1.13896	1.04424	1.24227	0.00331244
U00-U85: Codes for special purposes (This includes provisional assignments for new diseases of uncertain etiology or emergency use)	2340	0.0770827	1040	0.034259	1.0668	0.986261	1.15392	0.106405
P00-P96: Certain conditions originating in the perinatal period	113	0.00372237	74	0.00243766	1.40999	0.926159	2.14658	0.109102
