## Supplementary material for "Psychiatric, Neurological, and Somatic Comorbidities in Intermittent Explosive Disorder: a retrospective cohort study of electronic health records": Table 3

### Sheet: Table 3. Psych-Subcategory 
Diagnosis	IED-N	%	Nwithoutdiagnosis	Ctrl-N	%	Adjusted HR	CI_L	CI_H	Uncorrected p-value (Bonferroni significant p bolded)
F60-F69 Disorders of adult personality and behavior (excluding IED)	6700	0.220707	23657	210	0.00691768	76.5555	65.4103	89.5997	0
ICD-9: 317-319 Intellectual Disabilities	2284	0.075238	28073	69	0.00227295	19.424	13.9922	26.9645	2.644e-70
F70-F79 Intellectual disabilities	5665	0.186613	24692	138	0.0045459	19.1576	15.6523	23.4479	2.28e-180
F20-F29 Schiz. disorders	5683	0.187206	24674	371	0.0122212	8.09515	7.12418	9.19846	8.55e-226
F99-F99 Unspecified mental disorder	1860	0.0612709	28497	111	0.00365649	7.39092	6.01101	9.0876	2.989e-80
ICD-9: 295-299 Other Psychoses	7697	0.253549	22660	781	0.0257272	6.83608	6.20353	7.53314	0
F80-F89 Pervasive and specific developmental disorders	7340	0.241789	23017	674	0.0222025	6.02599	5.45022	6.66259	3.51e-269
F01-F09 Mental disorders due to known physiological conditions	3157	0.103996	27200	329	0.0108377	5.00887	4.3809	5.72686	7.1e-123
F90-F98 Developmental disorders	13524	0.445499	16833	1650	0.0543532	4.87918	4.57549	5.20304	0
ICD-9: 290-294 Organic Psychotic Conditions	1599	0.0526732	28758	212	0.00698356	4.70144	3.93879	5.61177	7.425e-66
F30-F39 Mood [affective] disorders	18317	0.603386	12040	2788	0.0918404	3.9581	3.76942	4.15622	0
ICD-9: 300-316 Neurotic Disorders, Personality Disorders, And Other Nonpsychotic Mental Disorders	11794	0.38851	18563	3220	0.106071	3.35384	3.16754	3.55109	0
F40-F48 Anxiety disorders	17920	0.590309	12437	3710	0.122212	2.82819	2.70971	2.95186	0
F50-F59 Behavioral syndromes associated with physiological disturbances and physical factors	3036	0.10001	27321	560	0.0184471	2.68709	2.42784	2.97402	2.748e-81
F10-F19 Substance Use Disorders	11025	0.363178	19332	3161	0.104128	2.10178	1.9958	2.21339	3.34e-174
Selected Disorders
Attention-Deficit Hyperactivity Disorder	11444	0.376981	18913	1479	0.0487202	4.89335	4.57161	5.23774	0
Oppositional Defiant Disorder	4721	0.155516	25636	168	0.00553414	16.8021	13.9357	20.2582	4.35e-192
Conduct Disorder	9097	0.299667	21260	449	0.0147907	12.2971	10.9991	13.7484	0
Obsessive Compulsive Disorder	2620	0.0863063	27737	197	0.00648944	7.35258	6.20003	8.71937	2.11e-116
Borderline Personality Disorder	2137	0.0703956	28220	50	0.00164707	21.6772	16.0035	29.3625	7.551e-88
Antisocial Personality Disorder	1025	0.0337649	29332	22	0.000724709	23.4004	14.6431	37.3949	1.121e-39
Antisocial Behavior	261	0.00859769	30096	11	0.000362355	9.35434	5.09275	17.182	5.71e-13
