## Supplementary material for "Psychiatric, Neurological, and Somatic Comorbidities in Intermittent Explosive Disorder: a retrospective cohort study of electronic health records": Table 4

### Sheet: Table 4. Neuro-subcategory
Label	Diagnosis	IED-N	%	Ctrl-N	%	Adjusted HR	CI_L	CI_H	Uncorrected p-value (Bonferroni significant p bolded)
3	G30-G32: Other degenerative diseases of the nervous system	1335	0.0439767	162	0.0053365	5.00216	4.08238	6.12917	2.215e-54
4	G40: Epilepsy and recurrent seizures	4269	0.140627	515	0.0169648	4.91621	4.34101	5.56763	7.3e-139
2	G20-G26: Extrapyramidal and movement disorders	2575	0.0848239	461	0.015186	3.09665	2.75924	3.47532	3.481e-82
8	G80-G83: Cerebral palsy and other paralytic syndromes	1591	0.0524097	341	0.011233	2.58883	2.22826	3.00775	1.797e-35
15	G47: Sleep disorders	8412	0.277102	2156	0.0710215	2.19151	2.07296	2.31684	2.68e-168
7	G70-G73: Diseases of myoneural junction and muscle	232	0.00764239	72	0.00237178	2.08014	1.48892	2.90613	1.762e-05
6	G60-G65: Polyneuropathies and other disorders of the peripheral nervous system	1954	0.0643674	734	0.0241789	1.8379	1.66062	2.0341	6.243e-32
0	G01-G09: Inflammatory diseases of the central nervous system	1397	0.046019	470	0.0154824	1.80483	1.59267	2.04525	2.154e-20
9	G89-G99:Other disorders of the nervous system	8030	0.264519	2969	0.0978028	1.64305	1.56189	1.72842	2.947e-82
11	G43: Migraine	2876	0.0947393	1129	0.0371908	1.59015	1.46248	1.72896	1.744e-27
5	G50-G59: Nerve, nerve root and plexus disorders	1585	0.052212	622	0.0204895	1.42728	1.28316	1.58759	5.724e-11
12	G44: Other headache syndromes	1291	0.0425273	497	0.0163718	1.39996	1.24476	1.57451	2e-08
13	G45: Transient cerebral ischemic attacks and related syndromes	386	0.0127154	137	0.00451296	1.54174	1.23467	1.92519	0.0001334
1	G10-G14: Systemic atrophies primarily affecting the central nervous system	133	0.0043812	36	0.00118589	2.40248	1.50198	3.84286	0.00025485
14	G46: Vascular syndromes of brain in cerebrovascular diseases	22	0.000724709	5	0.000164707	2.37195	0.858316	6.55484	0.0958381
10	G35-G37: Demyelinating diseases of the central nervous system	199	0.00655532	122	0.00401884	1.18577	0.880225	1.59736	0.26238
